# Brain and systemic inflammation in *de novo* Parkinson’s disease

**DOI:** 10.1101/2022.09.21.22280194

**Authors:** Talene A. Yacoubian, Yu-Hua Dean Fang, Adam Gerstenecker, Amy Amara, Natividad Stover, Lauren Ruffrage, Christopher Collette, Richard Kennedy, Yue Zhang, Huixian Hong, Hongwei Qin, Jonathan McConathy, Etty N. Benveniste, David G. Standaert

**Author notes:** **Corresponding Author:** Talene A. Yacoubian, MD, PhD, 1719 Sixth Avenue South, Civitan International Research Building 510A, Birmingham, AL 35294. **Funding source:** NINDS P50NS108675.

## Abstract

**Objective:** To assess the presence of brain and systemic inflammation in subjects newly diagnosed with Parkinson’s disease (PD).

**Background:** Evidence for a pathophysiologic role of inflammation in PD is growing. However, several key gaps remain as to the role of inflammation in PD, including the extent of immune activation at early stages, potential effects of PD treatments on inflammation, and whether pro-inflammatory signals are associated with clinical features and/or predict more rapid progression.

**Methods:** We enrolled subjects with *de novo* PD (n=58) and age-matched controls (n=62). Subjects underwent clinical assessments, including the Movement Disorder Society-United Parkinson’s Disease rating scale (MDS-UPDRS). Comprehensive cognitive assessment meeting MDS Level II criteria for mild cognitive impairment (MCI) testing was performed. Blood was obtained for flow cytometry and cytokine/chemokine analyses. Subjects underwent imaging with ^18^F-DPA-714, a translocator protein 18kd (TSPO) ligand, and lumbar puncture if eligible and consented.

**Results:** Baseline demographics and medical history were comparable between groups. PD subjects showed significant differences in University of Pennsylvania Smell Identification Test, Schwab and England Activities of Daily Living, Scales for Outcomes in PD autonomic dysfunction, and MDS-UPDRS scores. Cognitive testing demonstrated significant differences in cognitive composite, executive function, and visuospatial domain scores at baseline. PET imaging showed increased ^18^F-DPA-714 signal in PD subjects. ^18^F-DPA-714 signal correlated with several cognitive measures and some chemokines.

**Conclusions:** ^18^F-DPA-714 imaging demonstrated increased central inflammation in *de novo* PD subjects compared to controls. Longitudinal follow-up will be important to determine whether the presence of inflammation predicts cognitive decline.
