## Supplemental Table 6 for "Brain and systemic inflammation in *de novo* Parkinson’s disease"

### Sheet: Sheet1
	Putamen		Caudate		Thallamus		Hippocampus		Brainstem		Frontal		Temporal		Occipital		Parietal		Substantia nigra
	Estimate	p-value	Estimate	p-value	Estimate	p-value	Estimate	p-value	Estimate	p-value	Estimate	p-value	Estimate	p-value	Estimate	p-value	Estimate	p-value	Estimate	p-value
Clinical Assessment Scores
MoCA total score	5.33204	0.32939	5.21462	0.626989	7.44926	0.16469	10.9118	0.457027	15.7648	0.0220183	2.20108	0.579623	0.247999	0.974466	-2.39341	0.704111	1.40779	0.792181	4.13443	0.0698825
UPSIT total score	0.155336	0.99055	17.8698	0.482608	9.45994	0.463881	32.5166	0.3498	38.0573	0.0198624	-7.68217	0.414568	-25.9012	0.151751	-11.6737	0.433917	-15.4831	0.216611	2.99895	0.590777
SCOPA-AUT total score	3.84407	0.720612	-1.43407	0.945503	5.99472	0.572388	21.2585	0.457653	14.9333	0.284402	-2.15414	0.781565	6.22723	0.679877	8.77451	0.473893	1.95397	0.851354	9.6623	0.0275918
UPDRS total score	-3.57802	0.872965	-28.0914	0.518098	-12.9414	0.557818	6.95327	0.90749	-49.7126	0.0811723	-1.69271	0.916621	24.8611	0.426327	34.4017	0.171542	14.9269	0.489474	-6.86164	0.469995
Neurocognitive Domain Z Scores
Attention	1.654	0.27303	3.46244	0.238392	1.89372	0.203021	3.86058	0.339934	2.06328	0.297254	0.458259	0.67718	-2.13608	0.314412	-1.67111	0.334266	-0.00286327	0.998456	0.0583123	0.928595
Verbal Memory	2.92763	0.0717124	2.32427	0.474691	3.40389	0.032188	1.09384	0.807012	2.71092	0.210228	2.0918	0.0750903	2.15503	0.356038	3.22521	0.0836013	2.41786	0.128178	-0.100005	0.888674
Visual Memory	1.91909	0.18966	4.10554	0.148704	2.51516	0.0785435	2.54658	0.520211	2.53553	0.185903	-0.137986	0.897783	-2.74458	0.181475	-1.81356	0.281152	-0.237219	0.869241	0.741368	0.236118
Visuospatial	2.56889	0.0972538	6.71324	0.0230317	3.55373	0.0172641	6.86209	0.0975711	4.67564	0.0180577	1.55343	0.168492	-1.33335	0.549037	-1.63507	0.364884	1.34196	0.380297	0.863117	0.195796
Language	3.06755	0.00563046	3.39725	0.134549	2.40685	0.0328798	2.5368	0.42214	1.99399	0.193576	1.07795	0.202666	0.847173	0.611174	0.204684	0.88039	1.28573	0.258937	0.452318	0.368755
ProcessingSpeed	-0.197428	0.889157	1.17233	0.67074	0.0767332	0.95636	1.90288	0.614586	2.25619	0.217671	0.157923	0.877357	-0.183601	0.926489	-1.19813	0.457467	0.133745	0.92241	0.0833767	0.890215
Executive Function	1.40071	0.421496	2.39852	0.480801	1.8494	0.281236	3.24536	0.486728	1.5033	0.511163	1.08744	0.387239	0.463679	0.850602	-0.521853	0.7946	1.02725	0.544109	-0.412448	0.580051
Cognitive Composite	1.90578	0.0517788	3.36766	0.0799089	2.24278	0.018779	3.14973	0.2397	2.53412	0.0481713	0.898403	0.213869	-0.418819	0.768782	-0.487118	0.674382	0.852352	0.382919	0.240863	0.576779
Plasma Cytokines
Eotaxin	318.535	0.0313044	514.879	0.0797245	369.636	0.00996003	1008.72	0.00946112	320.495	0.103845	186.737	0.0847178	150.518	0.48574	107.098	0.542461	190.879	0.194314	4.99976	0.939414
Eotaxin-3	-0.0499872	0.997195	-25.639	0.352621	1.33601	0.924225	-3.33323	0.930292	11.1155	0.548227	7.95777	0.434564	32.6959	0.0917535	18.6328	0.244242	9.68171	0.478793	-0.000833437	0.99989
IP-10	-292.793	0.547525	-1250.18	0.183271	-283.32	0.555897	-1791.35	0.163228	-727.344	0.248374	-221.683	0.527262	439.927	0.519009	96.2723	0.86278	-117.31	0.803617	-340.365	0.0920557
MCP-1	32.755	0.461504	6.40483	0.941644	59.6785	0.168873	-45.9396	0.701107	17.227	0.767957	55.5538	0.0754416	138.794	0.0196486	69.8264	0.16291	64.7162	0.125416	-7.26659	0.701909
MCP-4	-76.3965	0.358197	-300.286	0.0580137	-48.6203	0.555913	-497.122	0.0197297	-87.866	0.419579	-16.3153	0.786971	122.547	0.29194	27.9013	0.770259	-1.32426	0.986958	9.02426	0.800014
MDC	-1899.87	0.362142	-2733.79	0.504352	-2142.03	0.297208	-2271.65	0.686307	-2589.06	0.341592	-480.665	0.750741	-1085.91	0.712157	897.674	0.707675	-702.597	0.729075	-896.368	0.310963
MIP-1α	24.3585	0.421594	-28.8416	0.62812	7.58235	0.801243	10.9608	0.893331	-5.07101	0.898748	15.8805	0.467692	46.8254	0.267817	70.1989	0.0351593	21.6752	0.459673	-2.49378	0.847455
MIP-1β	43.3492	0.397051	-76.1876	0.447445	-4.48548	0.929819	-57.2585	0.678049	-30.3367	0.651795	28.2633	0.444113	126.526	0.070751	99.8476	0.0801664	39.2859	0.427405	-15.3568	0.481348
TARC	-256.327	0.159206	-242.306	0.502841	-235.524	0.191697	-914.161	0.0570422	-233.474	0.331369	-34.8995	0.794051	28.4726	0.912887	21.088	0.920656	-14.9891	0.933401	-64.7181	0.40911
IFN-γ	0.381416	0.938736	-0.543889	0.956122	1.31644	0.781554	1.78864	0.889457	-5.67602	0.363146	0.815381	0.814787	0.471786	0.944119	1.0257	0.85105	0.788715	0.867169	-3.69835	0.0645691
IL-10	-0.0428109	0.895826	-0.512966	0.428018	-0.043183	0.89027	-0.830639	0.322556	0.179934	0.663804	-0.255364	0.259622	-0.497493	0.255735	-0.388385	0.274885	-0.421574	0.166666	0.128533	0.341892
IL-6	-1.0169	0.49417	-3.48744	0.234628	-1.13286	0.425475	-2.44932	0.525731	-1.94437	0.299684	0.128831	0.902216	2.04059	0.308957	1.82342	0.261659	-0.0375122	0.978931	-0.958661	0.114989
IL-8	6.46467	0.12466	15.9111	0.0544802	6.71016	0.0944877	3.49915	0.754129	11.1473	0.0328509	3.5127	0.239059	5.74844	0.320795	3.12362	0.508701	4.55884	0.259821	1.08732	0.544235
TNF-α	-0.503108	0.584707	-1.51237	0.407635	-0.726514	0.407882	-2.22313	0.348926	-0.198633	0.86528	-0.150599	0.816116	0.983635	0.429266	-0.238913	0.814106	-0.326099	0.709821	0.0674855	0.860951
CSF Cytokines
Eotaxin	22.0282	0.184972	35.705	0.334096	26.1035	0.126779	69.9228	0.0939497	30.4335	0.192253	23.1087	0.0630709	27.7301	0.255272	6.45052	0.725854	17.8923	0.21955	3.0633	0.657476
IP-10	787.593	0.169886	1308.62	0.305326	873.501	0.140888	1140.41	0.447196	774.384	0.344299	489.013	0.27387	448.952	0.600969	-86.7452	0.891806	393.936	0.441901	88.2012	0.712466
MCP-1	-14.8131	0.936725	-203.676	0.61726	-0.82285	0.996613	-290.946	0.53941	126.27	0.628259	-54.5612	0.703387	52.9918	0.845198	-79.8381	0.69024	-9.4658	0.953679	74.4972	0.315628
MDC	25.0843	0.036775	41.019	0.132764	24.7286	0.0493498	94.2925	0.00054366	38.4743	0.0202692	9.9346	0.309632	3.164	0.866405	-5.27278	0.704109	1.29986	0.90833	3.12094	0.548482
MIP-1α	4.50452	0.196695	13.9089	0.0608335	3.85716	0.291806	-0.706868	0.93862	-2.9104	0.561176	-0.600512	0.827858	-7.62628	0.128962	-1.92323	0.617232	-0.843678	0.787604	-0.124166	0.931904
MIP-1β	11.3032	0.093383	8.22539	0.593911	6.90967	0.339054	0.875528	0.961361	-4.16014	0.673927	2.09741	0.69914	1.30002	0.899399	5.01816	0.506296	3.67755	0.548819	-0.156207	0.956455
TARC	0.579491	0.841285	5.23456	0.404252	0.0446417	0.98816	2.5777	0.727201	-1.98708	0.623374	-0.732717	0.741928	-3.58252	0.389229	-3.31828	0.277332	-1.61535	0.519997	-1.03106	0.372516
IL-2	-5.06626	0.356903	-10.1774	0.399942	-5.68392	0.318524	-1.36127	0.923983	-5.06968	0.514237	-1.83964	0.667471	0.0901026	0.991148	3.07717	0.606812	-0.562965	0.908007	-1.66812	0.455883
IL-6	-1.37888	0.400268	-2.45988	0.49571	-1.07846	0.52874	0.22051	0.958553	-0.56267	0.808862	-0.647236	0.610797	0.893962	0.710598	0.995412	0.575289	0.135084	0.925721	-0.279284	0.67665
IL-8	6.46467	0.12466	15.9111	0.0544802	6.71016	0.0944877	3.49915	0.754129	11.1473	0.0328509	3.5127	0.239059	5.74844	0.320795	3.12362	0.508701	4.55884	0.259821	1.08732	0.544235
Flow measures
Classical monocytes	-7.34431	0.845438	42.9147	0.532459	-15.2685	0.684248	45.6956	0.632804	9.71425	0.835433	-17.3519	0.514746	-70.5685	0.145515	-57.7788	0.150403	-27.506	0.4495	15.0369	0.313163
Intermediate monocytes	-3.94519	0.582573	-5.30345	0.687165	-1.83455	0.798394	-16.7804	0.355174	-9.187	0.298309	4.09124	0.420328	11.0535	0.23651	5.85759	0.453007	6.06374	0.381937	-2.41581	0.39802
non-classical monocytes	18.1498	0.436382	2.88221	0.946565	22.2436	0.337489	8.32931	0.889063	17.6267	0.543617	14.8492	0.368735	46.7484	0.120425	27.3913	0.278452	31.9374	0.151876	0.297601	0.974722
CXCR3+ memory B cells	-25.5228	0.474189	16.5337	0.799823	-43.3519	0.236868	-5.01107	0.95611	36.3599	0.431271	-35.5768	0.158286	-25.0303	0.615557	-43.2349	0.282487	-39.3355	0.257451	21.1096	0.149463
Breg cells	-6.10305	0.510697	-0.6217	0.970761	-3.37795	0.726822	5.48803	0.816529	14.0078	0.239271	-5.04638	0.448822	-13.111	0.307145	-10.8827	0.298414	-15.8055	0.0735408	1.32828	0.733033
Treg cells	3.88143	0.821496	-6.45773	0.837302	3.32482	0.847531	7.67652	0.860359	22.6981	0.283936	-7.90342	0.507789	-17.103	0.448726	-15.8212	0.396388	-11.8055	0.461822	9.62073	0.156529
non-Tre cCells	-5.08602	0.796594	1.6533	0.963463	-8.73388	0.659203	17.2244	0.730543	-5.91307	0.809921	8.8203	0.519489	31.2864	0.222564	18.5746	0.385249	13.0748	0.477619	-3.57018	0.652962
Th2 cells	27.8346	0.318796	-47.4986	0.352659	13.2004	0.640816	34.7002	0.626864	-11.7167	0.738598	-1.03616	0.957955	27.6531	0.45504	-10.2819	0.738345	-8.64347	0.743568	-6.48685	0.566992
NLR	-0.200334	0.926429	-0.0668489	0.985708	-1.14447	0.583252	-3.10768	0.519299	-3.3154	0.170944	-0.706868	0.662296	-1.01488	0.745905	0.689459	0.751414	-0.472005	0.812993	-1.52473	0.0307717
